# Genomics link obesity and type 2 diabetes to Alzheimer’s disease to unveil novel biological insights

**DOI:** 10.64898/2026.02.10.26344393

**Authors:** César Cunha, Mario Garcia-Ureña, Raquel Martínez, María José Romero-Lado, Maria Victoria Fernandez, Ole A. Andreassen, Rebecca Sims, Magda Tsolaki, Kristel Sleegers, Mikko Hiltunen, Gaël Nicolas, Pascual Sánchez-Juan, Martin Ingelsson, Vilmantas Giedraitis, Roberta Ghidoni, Henne Holstege, Cornelia van Duijn, Sven van der Lee, Alfredo Ramirez, Céline Bellenguez, Jean-Charles Lambert, Ruth Frikke-Schmidt, EADB, Tuomas O. Kilpeläinen, Ruth J.F. Loos

**Affiliations:** Novo Nordisk Foundation Center for Basic Metabolic Research, University of Copenhagen, Denmark; Ace Alzheimer Center Barcelona, Universitat Internacional de Catalunya (UIC), Barcelona, Spain; Centre for Precision Psychiatry, Institute of Clinical Medicine, University of Oslo, Oslo, Norway; Division of Mental Health and Addiction, Oslo University Hospital, Oslo, Norway; KG Jebsen Centre for Neurodevelopmental disorders, University of Oslo, Oslo, Norway; Division of Psychological Medicine and Clinical Neuroscience, School of Medicine, Cardiff University, Wales, UK; Aristotle University of Thessaloniki, Greece; VIB Center for Molecular Neurology, VIB, Antwerp, Belgium; Department of Biomedical Sciences, University of Antwerp, Antwerp, Belgium; Institute of Biomedicine, University of Eastern Finland, Yliopistoranta 1E, 70211 Kuopio, Finland; Univ Rouen Normandie, Normandie Univ, Inserm U1245 and CHU Rouen, Department of Genetics and Reference Center for Developmental Disorders, Rouen, France; Alzheimer’s Centre Reina Sofia-CIEN Foundation, Madrid, Spain; CIBERNED, Network Center for Biomedical Research in Neurodegenerative Diseases, National Institute of Health Carlos III, Madrid, Spain; Department of Public Health and Caring Sciences, Molecular Geriatrics, Rudbeck Laboratory, Uppsala University, Uppsala, Sweden; Krembil Brain Institute, University Health Network, Toronto, Ontario, Canada; Tanz Centre for Research in Neurodegenerative Diseases, Departments of Medicine and Laboratory Medicine & Pathobiology, University of Toronto, Toronto, Ontario, Canada; Department of Public Health and Caring Sciences, Clinical Geriatrics, Uppsala University, Uppsala, Sweden; Molecular Markers Laboratory, IRCCS Istituto Centro San Giovanni di Dio Fatebenefratelli, Brescia, Italy; Genomics of Neurodegenerative Diseases and Aging, Human Genetics, Vrije Universiteit Amsterdam; Amsterdam UMC location VUmc, Amsterdam, The Netherlands; Alzheimer Center Amsterdam, Neurology, Vrije Universiteit Amsterdam, Amsterdam UMC location VUmc, Amsterdam, The Netherlands; Amsterdam Neuroscience, Neurodegeneration, Amsterdam, The Netherlands; VIB Center for Brain and Disease Research, ON5 Herestraat 49 - box 602, 3000 Leuven, Belgium Department of Neurosciences, Leuven Brain Institute, KU Leuven, Leuven, Belgium; Department of Epidemiology, ErasmusMC, Rotterdam, The Netherlands; Nuffield Department of Population Health Oxford University, Oxford, UK; Division of Neurogenetics and Molecular Psychiatry, Department of Psychiatry and Psychotherapy, Faculty of Medicine and University Hospital Cologne, University of Cologne, Cologne, Germany; Department for Cognitive Disorders and Old Age Psychiatry, University Hospital Bonn, Bonn, Germany; Department of Psychiatry & Glenn Biggs Institute for Alzheimer’s and Neurodegenerative Diseases, San Antonio, TX, USA; German Center for Neurodegenerative Diseases (DZNE), Bonn, Germany; CECAD; Université de Lille, Inserm, CHU Lille, Institut Pasteur de Lille, Lille, France; Department of Clinical Biochemistry, Copenhagen University Hospital - Rigshospitalet, Blegdamsvej 9, 2100 Copenhagen, Denmark; Department of Clinical Medicine, Faculty of Health and Medical Sciences, University of Copenhagen, Blegdamsvej 3B, 2100 Copenhagen, Denmark

**Keywords:** Alzheimer’s disease, Obesity, Type 2 diabetes, Shared genomics

## Abstract

Body mass index (BMI), type 2 diabetes (T2D) and related cardiometabolic features associate with Alzheimer’s disease (AD) risk, yet shared mechanisms remain poorly understood. By combining multi-trait, machine learning and single-cell transcriptomics with genotyping data for BMI and T2D, we investigate how these traits converge on shared genetic pathways to AD risk. Variant-level analyses reveal AD risk associates with genetically-driven hypotension and hypoglycaemia. We identify sixteen high-confidence effector genes in seven independent loci colocalizing between BMI/T2D and AD, mapping primarily to peripheral immune-metabolic tissues and cell-types. Eight high-confidence risk genes are currently targeted by ongoing therapeutic programmes, substantiating translatability relevance. Exploratory approaches using sex- and age-stratified genotyping data for BMI and T2D pinpoints potential sex-specific cardiometabolic liability linked to higher BMI-associated risk in women and T2D-driven risk in men. These findings elucidate shared cardiometabolic correlates with AD, prioritizes biological pathways, and reveal computationally-nominated drug candidates for preclinical testing.
