## Supplementary Tables for "Genomics link obesity and type 2 diabetes to Alzheimer’s disease to unveil novel biological insights": Table S7.xlsx

### Sheet: PPI Network
Supplementary Table. Protein-protein interaction (PPI) analysis. Analysis performed in STRING (v12.0), full STRING network indicating both functional and physical protein associations with medium confidence (0.4) including data from text mining, experiments, databases, co-expression, neighborhood, gene fusion and co-occurrence.
node1	node2	node1_string_id	node2_string_id	neighborhood_on_chromosome	gene_fusion	phylogenetic_cooccurrence	homology	coexpression	experimentally_determined_interaction	database_annotated	automated_textmining	combined_score
ACE	MAPK3	9606.ENSP00000290866	9606.ENSP00000263025	0	0	0	0	0	0	0	0.447	0.447
ADAT3	SCAMP4	9606.ENSP00000332448	9606.ENSP00000316007	0	0.105	0	0	0.067	0	0	0.39	0.446
APOC1	NECTIN2	9606.ENSP00000465356	9606.ENSP00000252483	0	0	0	0	0.044	0	0	0.543	0.544
APOC1	TOMM40	9606.ENSP00000465356	9606.ENSP00000410339	0	0	0	0	0.044	0	0	0.755	0.755
C16orf54	MAZ	9606.ENSP00000327506	9606.ENSP00000219782	0	0	0	0	0	0	0	0.432	0.432
C16orf54	PPP4C	9606.ENSP00000327506	9606.ENSP00000279387	0	0	0	0	0	0	0	0.419	0.418
C16orf54	HIRIP3	9606.ENSP00000327506	9606.ENSP00000279392	0	0	0	0	0	0	0	0.664	0.664
C16orf54	C16orf92	9606.ENSP00000327506	9606.ENSP00000300575	0	0	0	0	0	0	0	0.692	0.692
C16orf54	TAOK2	9606.ENSP00000327506	9606.ENSP00000310094	0	0	0	0	0	0	0	0.585	0.585
C16orf54	TBX6	9606.ENSP00000327506	9606.ENSP00000378650	0	0	0	0	0	0	0	0.432	0.432
C16orf54	GDPD3	9606.ENSP00000327506	9606.ENSP00000384363	0	0	0	0	0	0	0	0.479	0.479
C16orf54	TLCD3B	9606.ENSP00000327506	9606.ENSP00000369863	0	0	0	0	0	0	0	0.545	0.545
C16orf54	INO80E	9606.ENSP00000327506	9606.ENSP00000457016	0	0	0	0	0	0	0	0.596	0.596
C16orf54	DOC2A	9606.ENSP00000327506	9606.ENSP00000482870	0	0	0	0	0	0	0	0.6	0.6
C16orf54	YPEL3	9606.ENSP00000327506	9606.ENSP00000381821	0	0	0	0	0.047	0	0	0.597	0.6
C16orf54	KCTD13	9606.ENSP00000327506	9606.ENSP00000455785	0	0	0	0	0	0	0	0.601	0.601
C16orf54	TMEM219	9606.ENSP00000327506	9606.ENSP00000457492	0	0	0	0	0	0	0	0.661	0.661
C16orf92	MAZ	9606.ENSP00000300575	9606.ENSP00000219782	0	0	0	0	0	0	0	0.4	0.4
C16orf92	HIRIP3	9606.ENSP00000300575	9606.ENSP00000279392	0	0	0	0	0	0	0	0.602	0.602
C16orf92	TBX6	9606.ENSP00000300575	9606.ENSP00000378650	0	0	0	0	0.048	0	0	0.434	0.438
C16orf92	GDPD3	9606.ENSP00000300575	9606.ENSP00000384363	0	0	0	0	0	0	0	0.477	0.477
C16orf92	TAOK2	9606.ENSP00000300575	9606.ENSP00000310094	0	0	0	0	0	0	0	0.506	0.506
C16orf92	TLCD3B	9606.ENSP00000300575	9606.ENSP00000369863	0	0	0	0	0	0	0	0.555	0.555
C16orf92	INO80E	9606.ENSP00000300575	9606.ENSP00000457016	0	0	0	0	0	0	0	0.571	0.571
C16orf92	TMEM219	9606.ENSP00000300575	9606.ENSP00000457492	0	0	0	0	0	0	0	0.592	0.592
C16orf92	KCTD13	9606.ENSP00000300575	9606.ENSP00000455785	0	0	0	0	0	0	0	0.598	0.598
C16orf92	YPEL3	9606.ENSP00000300575	9606.ENSP00000381821	0	0	0	0	0	0	0	0.607	0.607
C16orf92	DOC2A	9606.ENSP00000300575	9606.ENSP00000482870	0	0	0	0	0.042	0	0	0.625	0.626
C16orf92	C16orf54	9606.ENSP00000300575	9606.ENSP00000327506	0	0	0	0	0	0	0	0.692	0.692
CCNE2	NDUFAF6	9606.ENSP00000429089	9606.ENSP00000379430	0	0	0	0	0.558	0	0	0	0.558
COX7C	HIRIP3	9606.ENSP00000425759	9606.ENSP00000279392	0	0	0	0	0.098	0.265	0.28	0.116	0.521
DOC2A	MAZ	9606.ENSP00000482870	9606.ENSP00000219782	0	0	0	0	0.057	0	0	0.506	0.514
DOC2A	MAPK3	9606.ENSP00000482870	9606.ENSP00000263025	0	0	0	0	0.056	0.065	0	0.462	0.484
DOC2A	PPP4C	9606.ENSP00000482870	9606.ENSP00000279387	0	0	0	0	0.044	0	0	0.538	0.539
DOC2A	HIRIP3	9606.ENSP00000482870	9606.ENSP00000279392	0	0	0	0	0.056	0	0	0.695	0.7
DOC2A	C16orf92	9606.ENSP00000482870	9606.ENSP00000300575	0	0	0	0	0.042	0	0	0.625	0.626
DOC2A	TAOK2	9606.ENSP00000482870	9606.ENSP00000310094	0	0	0	0	0.048	0	0	0.605	0.608
DOC2A	C16orf54	9606.ENSP00000482870	9606.ENSP00000327506	0	0	0	0	0	0	0	0.6	0.6
DOC2A	TLCD3B	9606.ENSP00000482870	9606.ENSP00000369863	0	0	0	0	0.1	0	0	0.525	0.554
DOC2A	TBX6	9606.ENSP00000482870	9606.ENSP00000378650	0	0	0	0	0.056	0	0	0.484	0.492
DOC2A	YPEL3	9606.ENSP00000482870	9606.ENSP00000381821	0	0	0	0	0.106	0	0	0.597	0.624
DOC2A	GDPD3	9606.ENSP00000482870	9606.ENSP00000384363	0	0	0	0	0.057	0	0	0.464	0.473
DOC2A	KCTD13	9606.ENSP00000482870	9606.ENSP00000455785	0	0	0	0	0.055	0	0	0.671	0.676
DOC2A	INO80E	9606.ENSP00000482870	9606.ENSP00000457016	0	0	0	0	0.056	0	0	0.576	0.583
DOC2A	TMEM219	9606.ENSP00000482870	9606.ENSP00000457492	0	0	0	0	0	0	0	0.521	0.521
GDPD3	PPP4C	9606.ENSP00000384363	9606.ENSP00000279387	0	0	0	0	0.044	0	0	0.4	0.402
GDPD3	HIRIP3	9606.ENSP00000384363	9606.ENSP00000279392	0	0	0	0	0.056	0.052	0	0.59	0.601
GDPD3	C16orf92	9606.ENSP00000384363	9606.ENSP00000300575	0	0	0	0	0	0	0	0.477	0.477
GDPD3	TAOK2	9606.ENSP00000384363	9606.ENSP00000310094	0	0	0	0	0.072	0	0	0.403	0.422
GDPD3	C16orf54	9606.ENSP00000384363	9606.ENSP00000327506	0	0	0	0	0	0	0	0.479	0.479
GDPD3	TLCD3B	9606.ENSP00000384363	9606.ENSP00000369863	0	0	0	0	0.05	0	0	0.407	0.413
GDPD3	YPEL3	9606.ENSP00000384363	9606.ENSP00000381821	0	0.064	0	0	0.135	0	0	0.616	0.662
GDPD3	TMEM219	9606.ENSP00000384363	9606.ENSP00000457492	0	0	0	0	0.043	0	0	0.443	0.445
GDPD3	INO80E	9606.ENSP00000384363	9606.ENSP00000457016	0	0	0	0	0.079	0	0	0.449	0.47
GDPD3	DOC2A	9606.ENSP00000384363	9606.ENSP00000482870	0	0	0	0	0.057	0	0	0.464	0.473
GDPD3	KCTD13	9606.ENSP00000384363	9606.ENSP00000455785	0	0	0	0	0.049	0	0	0.517	0.521
HIRIP3	MAZ	9606.ENSP00000279392	9606.ENSP00000219782	0	0	0	0	0.073	0	0	0.51	0.526
HIRIP3	PPP4C	9606.ENSP00000279392	9606.ENSP00000279387	0	0	0	0	0.076	0	0	0.6	0.615
HIRIP3	TBX6	9606.ENSP00000279392	9606.ENSP00000378650	0	0	0	0	0.055	0.046	0	0.447	0.457
HIRIP3	TLCD3B	9606.ENSP00000279392	9606.ENSP00000369863	0	0	0	0	0.045	0	0	0.508	0.51
HIRIP3	COX7C	9606.ENSP00000279392	9606.ENSP00000425759	0	0	0	0	0.098	0.265	0.28	0.116	0.521
HIRIP3	GDPD3	9606.ENSP00000279392	9606.ENSP00000384363	0	0	0	0	0.056	0.052	0	0.59	0.601
HIRIP3	C16orf92	9606.ENSP00000279392	9606.ENSP00000300575	0	0	0	0	0	0	0	0.602	0.602
HIRIP3	TAOK2	9606.ENSP00000279392	9606.ENSP00000310094	0	0	0	0	0.049	0	0	0.601	0.605
HIRIP3	TMEM219	9606.ENSP00000279392	9606.ENSP00000457492	0	0	0	0	0.049	0	0	0.604	0.608
HIRIP3	YPEL3	9606.ENSP00000279392	9606.ENSP00000381821	0	0	0	0	0.063	0	0	0.639	0.647
HIRIP3	INO80E	9606.ENSP00000279392	9606.ENSP00000457016	0	0	0	0	0.085	0.058	0	0.627	0.65
HIRIP3	KCTD13	9606.ENSP00000279392	9606.ENSP00000455785	0	0.004	0	0	0.074	0	0	0.643	0.655
HIRIP3	C16orf54	9606.ENSP00000279392	9606.ENSP00000327506	0	0	0	0	0	0	0	0.664	0.664
HIRIP3	DOC2A	9606.ENSP00000279392	9606.ENSP00000482870	0	0	0	0	0.056	0	0	0.695	0.7
INO80E	MAZ	9606.ENSP00000457016	9606.ENSP00000219782	0	0	0	0	0.128	0.095	0	0.42	0.502
INO80E	PPP4C	9606.ENSP00000457016	9606.ENSP00000279387	0	0	0	0	0.063	0.127	0	0.501	0.556
INO80E	HIRIP3	9606.ENSP00000457016	9606.ENSP00000279392	0	0	0	0	0.085	0.058	0	0.627	0.65
INO80E	C16orf92	9606.ENSP00000457016	9606.ENSP00000300575	0	0	0	0	0	0	0	0.571	0.571
INO80E	TAOK2	9606.ENSP00000457016	9606.ENSP00000310094	0	0	0	0	0.363	0	0	0.646	0.765
INO80E	C16orf54	9606.ENSP00000457016	9606.ENSP00000327506	0	0	0	0	0	0	0	0.596	0.596
INO80E	TLCD3B	9606.ENSP00000457016	9606.ENSP00000369863	0	0	0	0	0.068	0.101	0	0.461	0.509
INO80E	TBX6	9606.ENSP00000457016	9606.ENSP00000378650	0	0	0	0	0.061	0	0	0.417	0.429
INO80E	YPEL3	9606.ENSP00000457016	9606.ENSP00000381821	0	0	0	0	0.08	0	0	0.604	0.62
INO80E	GDPD3	9606.ENSP00000457016	9606.ENSP00000384363	0	0	0	0	0.079	0	0	0.449	0.47
INO80E	KCTD13	9606.ENSP00000457016	9606.ENSP00000455785	0	0	0	0	0.162	0	0	0.585	0.637
INO80E	DOC2A	9606.ENSP00000457016	9606.ENSP00000482870	0	0	0	0	0.056	0	0	0.576	0.583
INO80E	TMEM219	9606.ENSP00000457016	9606.ENSP00000457492	0	0	0	0	0.113	0	0	0.668	0.693
KCTD13	MAZ	9606.ENSP00000455785	9606.ENSP00000219782	0	0	0	0	0.056	0.045	0	0.538	0.547
KCTD13	MAPK3	9606.ENSP00000455785	9606.ENSP00000263025	0	0	0	0	0.063	0	0	0.471	0.484
KCTD13	PPP4C	9606.ENSP00000455785	9606.ENSP00000279387	0	0	0	0	0.05	0	0	0.71	0.712
KCTD13	HIRIP3	9606.ENSP00000455785	9606.ENSP00000279392	0	0.004	0	0	0.074	0	0	0.643	0.655
KCTD13	C16orf92	9606.ENSP00000455785	9606.ENSP00000300575	0	0	0	0	0	0	0	0.598	0.598
KCTD13	TAOK2	9606.ENSP00000455785	9606.ENSP00000310094	0	0	0	0	0.141	0	0	0.779	0.802
KCTD13	C16orf54	9606.ENSP00000455785	9606.ENSP00000327506	0	0	0	0	0	0	0	0.601	0.601
KCTD13	TLCD3B	9606.ENSP00000455785	9606.ENSP00000369863	0	0	0	0	0.053	0	0	0.527	0.533
KCTD13	TBX6	9606.ENSP00000455785	9606.ENSP00000378650	0	0	0	0	0.058	0.047	0	0.545	0.556
KCTD13	YPEL3	9606.ENSP00000455785	9606.ENSP00000381821	0	0	0	0	0.064	0	0	0.642	0.651
KCTD13	GDPD3	9606.ENSP00000455785	9606.ENSP00000384363	0	0	0	0	0.049	0	0	0.517	0.521
KCTD13	INO80E	9606.ENSP00000455785	9606.ENSP00000457016	0	0	0	0	0.162	0	0	0.585	0.637
KCTD13	TMEM219	9606.ENSP00000455785	9606.ENSP00000457492	0	0	0	0	0.067	0	0	0.647	0.657
KCTD13	DOC2A	9606.ENSP00000455785	9606.ENSP00000482870	0	0	0	0	0.055	0	0	0.671	0.676
MAPK3	MAZ	9606.ENSP00000263025	9606.ENSP00000219782	0	0	0	0	0.105	0.099	0	0.467	0.532
MAPK3	YPEL3	9606.ENSP00000263025	9606.ENSP00000381821	0	0.006	0	0	0.218	0	0	0.268	0.404
MAPK3	ACE	9606.ENSP00000263025	9606.ENSP00000290866	0	0	0	0	0	0	0	0.447	0.447
MAPK3	TAOK2	9606.ENSP00000263025	9606.ENSP00000310094	0	0	0	0.639	0.081	0	0	0.443	0.466
MAPK3	KCTD13	9606.ENSP00000263025	9606.ENSP00000455785	0	0	0	0	0.063	0	0	0.471	0.484
MAPK3	DOC2A	9606.ENSP00000263025	9606.ENSP00000482870	0	0	0	0	0.056	0.065	0	0.462	0.484
MAPK3	PPP4C	9606.ENSP00000263025	9606.ENSP00000279387	0	0	0	0	0.137	0.129	0	0.56	0.641
MAZ	C16orf92	9606.ENSP00000219782	9606.ENSP00000300575	0	0	0	0	0	0	0	0.4	0.4
MAZ	TMEM219	9606.ENSP00000219782	9606.ENSP00000457492	0	0	0	0	0	0	0	0.423	0.423
MAZ	C16orf54	9606.ENSP00000219782	9606.ENSP00000327506	0	0	0	0	0	0	0	0.432	0.432
MAZ	PPP4C	9606.ENSP00000219782	9606.ENSP00000279387	0	0	0	0	0.076	0.106	0	0.418	0.477
MAZ	TAOK2	9606.ENSP00000219782	9606.ENSP00000310094	0	0	0	0	0.082	0	0	0.469	0.492
MAZ	INO80E	9606.ENSP00000219782	9606.ENSP00000457016	0	0	0	0	0.128	0.095	0	0.42	0.502
MAZ	DOC2A	9606.ENSP00000219782	9606.ENSP00000482870	0	0	0	0	0.057	0	0	0.506	0.514
MAZ	HIRIP3	9606.ENSP00000219782	9606.ENSP00000279392	0	0	0	0	0.073	0	0	0.51	0.526
MAZ	MAPK3	9606.ENSP00000219782	9606.ENSP00000263025	0	0	0	0	0.105	0.099	0	0.467	0.532
MAZ	KCTD13	9606.ENSP00000219782	9606.ENSP00000455785	0	0	0	0	0.056	0.045	0	0.538	0.547
NDUFAF6	CCNE2	9606.ENSP00000379430	9606.ENSP00000429089	0	0	0	0	0.558	0	0	0	0.558
NECTIN2	APOC1	9606.ENSP00000252483	9606.ENSP00000465356	0	0	0	0	0.044	0	0	0.543	0.544
NECTIN2	TOMM40	9606.ENSP00000252483	9606.ENSP00000410339	0	0.07	0	0	0.058	0	0	0.89	0.895
PPP4C	MAZ	9606.ENSP00000279387	9606.ENSP00000219782	0	0	0	0	0.076	0.106	0	0.418	0.477
PPP4C	MAPK3	9606.ENSP00000279387	9606.ENSP00000263025	0	0	0	0	0.137	0.129	0	0.56	0.641
PPP4C	GDPD3	9606.ENSP00000279387	9606.ENSP00000384363	0	0	0	0	0.044	0	0	0.4	0.402
PPP4C	C16orf54	9606.ENSP00000279387	9606.ENSP00000327506	0	0	0	0	0	0	0	0.419	0.418
PPP4C	TBX6	9606.ENSP00000279387	9606.ENSP00000378650	0	0	0	0	0	0.045	0	0.429	0.431
PPP4C	TMEM219	9606.ENSP00000279387	9606.ENSP00000457492	0	0	0	0	0.055	0	0	0.434	0.443
PPP4C	TAOK2	9606.ENSP00000279387	9606.ENSP00000310094	0	0	0	0	0.049	0	0	0.468	0.472
PPP4C	TLCD3B	9606.ENSP00000279387	9606.ENSP00000369863	0	0	0	0	0.049	0.166	0	0.395	0.478
PPP4C	YPEL3	9606.ENSP00000279387	9606.ENSP00000381821	0	0	0	0	0.056	0	0	0.496	0.503
PPP4C	DOC2A	9606.ENSP00000279387	9606.ENSP00000482870	0	0	0	0	0.044	0	0	0.538	0.539
PPP4C	INO80E	9606.ENSP00000279387	9606.ENSP00000457016	0	0	0	0	0.063	0.127	0	0.501	0.556
PPP4C	HIRIP3	9606.ENSP00000279387	9606.ENSP00000279392	0	0	0	0	0.076	0	0	0.6	0.615
PPP4C	KCTD13	9606.ENSP00000279387	9606.ENSP00000455785	0	0	0	0	0.05	0	0	0.71	0.712
REXO1	SCAMP4	9606.ENSP00000170168	9606.ENSP00000316007	0	0	0	0	0.073	0	0	0.401	0.421
SCAMP4	REXO1	9606.ENSP00000316007	9606.ENSP00000170168	0	0	0	0	0.073	0	0	0.401	0.421
SCAMP4	ADAT3	9606.ENSP00000316007	9606.ENSP00000332448	0	0.105	0	0	0.067	0	0	0.39	0.446
TAOK2	MAZ	9606.ENSP00000310094	9606.ENSP00000219782	0	0	0	0	0.082	0	0	0.469	0.492
TAOK2	MAPK3	9606.ENSP00000310094	9606.ENSP00000263025	0	0	0	0.639	0.081	0	0	0.443	0.466
TAOK2	PPP4C	9606.ENSP00000310094	9606.ENSP00000279387	0	0	0	0	0.049	0	0	0.468	0.472
TAOK2	HIRIP3	9606.ENSP00000310094	9606.ENSP00000279392	0	0	0	0	0.049	0	0	0.601	0.605
TAOK2	C16orf92	9606.ENSP00000310094	9606.ENSP00000300575	0	0	0	0	0	0	0	0.506	0.506
TAOK2	GDPD3	9606.ENSP00000310094	9606.ENSP00000384363	0	0	0	0	0.072	0	0	0.403	0.422
TAOK2	TLCD3B	9606.ENSP00000310094	9606.ENSP00000369863	0	0	0	0	0.056	0	0	0.463	0.471
TAOK2	YPEL3	9606.ENSP00000310094	9606.ENSP00000381821	0	0	0	0	0.07	0	0	0.528	0.543
TAOK2	C16orf54	9606.ENSP00000310094	9606.ENSP00000327506	0	0	0	0	0	0	0	0.585	0.585
TAOK2	TMEM219	9606.ENSP00000310094	9606.ENSP00000457492	0	0.227	0	0	0.049	0	0	0.507	0.606
TAOK2	DOC2A	9606.ENSP00000310094	9606.ENSP00000482870	0	0	0	0	0.048	0	0	0.605	0.608
TAOK2	TBX6	9606.ENSP00000310094	9606.ENSP00000378650	0	0	0	0	0.072	0	0	0.639	0.65
TAOK2	INO80E	9606.ENSP00000310094	9606.ENSP00000457016	0	0	0	0	0.363	0	0	0.646	0.765
TAOK2	KCTD13	9606.ENSP00000310094	9606.ENSP00000455785	0	0	0	0	0.141	0	0	0.779	0.802
TBX6	PPP4C	9606.ENSP00000378650	9606.ENSP00000279387	0	0	0	0	0	0.045	0	0.429	0.431
TBX6	HIRIP3	9606.ENSP00000378650	9606.ENSP00000279392	0	0	0	0	0.055	0.046	0	0.447	0.457
TBX6	C16orf92	9606.ENSP00000378650	9606.ENSP00000300575	0	0	0	0	0.048	0	0	0.434	0.438
TBX6	TAOK2	9606.ENSP00000378650	9606.ENSP00000310094	0	0	0	0	0.072	0	0	0.639	0.65
TBX6	C16orf54	9606.ENSP00000378650	9606.ENSP00000327506	0	0	0	0	0	0	0	0.432	0.432
TBX6	INO80E	9606.ENSP00000378650	9606.ENSP00000457016	0	0	0	0	0.061	0	0	0.417	0.429
TBX6	YPEL3	9606.ENSP00000378650	9606.ENSP00000381821	0	0	0	0	0.093	0	0	0.438	0.468
TBX6	DOC2A	9606.ENSP00000378650	9606.ENSP00000482870	0	0	0	0	0.056	0	0	0.484	0.492
TBX6	KCTD13	9606.ENSP00000378650	9606.ENSP00000455785	0	0	0	0	0.058	0.047	0	0.545	0.556
TLCD3B	PPP4C	9606.ENSP00000369863	9606.ENSP00000279387	0	0	0	0	0.049	0.166	0	0.395	0.478
TLCD3B	HIRIP3	9606.ENSP00000369863	9606.ENSP00000279392	0	0	0	0	0.045	0	0	0.508	0.51
TLCD3B	C16orf92	9606.ENSP00000369863	9606.ENSP00000300575	0	0	0	0	0	0	0	0.555	0.555
TLCD3B	TAOK2	9606.ENSP00000369863	9606.ENSP00000310094	0	0	0	0	0.056	0	0	0.463	0.471
TLCD3B	C16orf54	9606.ENSP00000369863	9606.ENSP00000327506	0	0	0	0	0	0	0	0.545	0.545
TLCD3B	TMEM219	9606.ENSP00000369863	9606.ENSP00000457492	0	0	0	0	0	0	0	0.401	0.401
TLCD3B	GDPD3	9606.ENSP00000369863	9606.ENSP00000384363	0	0	0	0	0.05	0	0	0.407	0.413
TLCD3B	YPEL3	9606.ENSP00000369863	9606.ENSP00000381821	0	0	0	0	0.05	0	0	0.5	0.504
TLCD3B	INO80E	9606.ENSP00000369863	9606.ENSP00000457016	0	0	0	0	0.068	0.101	0	0.461	0.509
TLCD3B	KCTD13	9606.ENSP00000369863	9606.ENSP00000455785	0	0	0	0	0.053	0	0	0.527	0.533
TLCD3B	DOC2A	9606.ENSP00000369863	9606.ENSP00000482870	0	0	0	0	0.1	0	0	0.525	0.554
TMEM219	MAZ	9606.ENSP00000457492	9606.ENSP00000219782	0	0	0	0	0	0	0	0.423	0.423
TMEM219	PPP4C	9606.ENSP00000457492	9606.ENSP00000279387	0	0	0	0	0.055	0	0	0.434	0.443
TMEM219	HIRIP3	9606.ENSP00000457492	9606.ENSP00000279392	0	0	0	0	0.049	0	0	0.604	0.608
TMEM219	C16orf92	9606.ENSP00000457492	9606.ENSP00000300575	0	0	0	0	0	0	0	0.592	0.592
TMEM219	TAOK2	9606.ENSP00000457492	9606.ENSP00000310094	0	0.227	0	0	0.049	0	0	0.507	0.606
TMEM219	C16orf54	9606.ENSP00000457492	9606.ENSP00000327506	0	0	0	0	0	0	0	0.661	0.661
TMEM219	TLCD3B	9606.ENSP00000457492	9606.ENSP00000369863	0	0	0	0	0	0	0	0.401	0.401
TMEM219	YPEL3	9606.ENSP00000457492	9606.ENSP00000381821	0	0	0	0	0.128	0	0	0.573	0.612
TMEM219	GDPD3	9606.ENSP00000457492	9606.ENSP00000384363	0	0	0	0	0.043	0	0	0.443	0.445
TMEM219	KCTD13	9606.ENSP00000457492	9606.ENSP00000455785	0	0	0	0	0.067	0	0	0.647	0.657
TMEM219	INO80E	9606.ENSP00000457492	9606.ENSP00000457016	0	0	0	0	0.113	0	0	0.668	0.693
TMEM219	DOC2A	9606.ENSP00000457492	9606.ENSP00000482870	0	0	0	0	0	0	0	0.521	0.521
TOMM40	NECTIN2	9606.ENSP00000410339	9606.ENSP00000252483	0	0.07	0	0	0.058	0	0	0.89	0.895
TOMM40	APOC1	9606.ENSP00000410339	9606.ENSP00000465356	0	0	0	0	0.044	0	0	0.755	0.755
YPEL3	MAPK3	9606.ENSP00000381821	9606.ENSP00000263025	0	0.006	0	0	0.218	0	0	0.268	0.404
YPEL3	PPP4C	9606.ENSP00000381821	9606.ENSP00000279387	0	0	0	0	0.056	0	0	0.496	0.503
YPEL3	HIRIP3	9606.ENSP00000381821	9606.ENSP00000279392	0	0	0	0	0.063	0	0	0.639	0.647
YPEL3	C16orf92	9606.ENSP00000381821	9606.ENSP00000300575	0	0	0	0	0	0	0	0.607	0.607
YPEL3	TAOK2	9606.ENSP00000381821	9606.ENSP00000310094	0	0	0	0	0.07	0	0	0.528	0.543
YPEL3	C16orf54	9606.ENSP00000381821	9606.ENSP00000327506	0	0	0	0	0.047	0	0	0.597	0.6
YPEL3	TLCD3B	9606.ENSP00000381821	9606.ENSP00000369863	0	0	0	0	0.05	0	0	0.5	0.504
YPEL3	TBX6	9606.ENSP00000381821	9606.ENSP00000378650	0	0	0	0	0.093	0	0	0.438	0.468
YPEL3	TMEM219	9606.ENSP00000381821	9606.ENSP00000457492	0	0	0	0	0.128	0	0	0.573	0.612
YPEL3	INO80E	9606.ENSP00000381821	9606.ENSP00000457016	0	0	0	0	0.08	0	0	0.604	0.62
YPEL3	DOC2A	9606.ENSP00000381821	9606.ENSP00000482870	0	0	0	0	0.106	0	0	0.597	0.624
YPEL3	KCTD13	9606.ENSP00000381821	9606.ENSP00000455785	0	0	0	0	0.064	0	0	0.642	0.651
YPEL3	GDPD3	9606.ENSP00000381821	9606.ENSP00000384363	0	0.064	0	0	0.135	0	0	0.616	0.662
