## Supplementary Tables for "Genomics link obesity and type 2 diabetes to Alzheimer’s disease to unveil novel biological insights": Table S9.xlsx

### Sheet: rs11668832
Supplementary Table. Colocalized GWAS-eQTL pairs (build 37) in metabolic tissues.
Study 1	Trait 1	Type 1	Study 2	Trait 2	Type 2	Tissue	Trait 1 Variant	Trait 2 Variant	Trait 1 -log10p	Trait 2 -log10p	H3	H4	R2	Colocs	Concord
UKBB	HC	GWAS	AdipoExpress	ATP8B3	gene	adipose	19_1,856,554_C_G	19_1,837,262_T_C	14.6	1.91	0.04	0.96	0.92	1	CON
UKBB	HC	GWAS	AdipoExpress	ABHD17A	gene	adipose	19_1,856,554_C_G	19_1,898,659_A_C	14.6	9.08	0.31	0.69	0.33	1	DIS
UKBB	WC	GWAS	AdipoExpress	ATP8B3	gene	adipose	19_1,856,554_C_G	19_1,837,262_T_C	15.4	1.91	0.06	0.94	0.92	1	CON
UKBB	WC	GWAS	AdipoExpress	ABHD17A	gene	adipose	19_1,856,554_C_G	19_1,898,659_A_C	15.4	9.08	0.27	0.73	0.33	1	CON

### Sheet: rs7254892
Supplementary Table. Colocalized GWAS-eQTL pairs (build 37) in metabolic tissues.
Study 1	Trait 1	Type 1	Study 2	Trait 2	Type 2	Tissue	Trait 1 Variant	Trait 2 Variant	Trait 1 -log10p	Trait 2 -log10p	H3	H4	R2	Colocs	Concord
GLGC	HDL	GWAS	AdipoExpress	APOC4-APOC2	gene	adipose	19_45,448,465_T_G	19_45,442,519_A_T	70.3	13	0.02	0.98	0.81	1	CON
GLGC	HDL	GWAS	AdipoExpress	APOC2	gene	adipose	19_45,448,465_T_G	19_45,448,465_T_G	70.3	17.4	0	1	1	1	DIS
GLGC	HDL	GWAS	AdipoExpress	APOC4	gene	adipose	19_45,448,465_T_G	19_45,442,519_A_T	70.3	12.6	0.02	0.98	0.81	1	CON
GLGC	LDL	GWAS	AdipoExpress	APOE	gene	adipose	19_45,414,451_T_C	19_45,414,451_T_C	300	32.3	0	1	1	1	CON
GLGC	LDL	GWAS	AdipoExpress	APOC1P1	gene	adipose	19_45,435,421_C_CT	19_45,430,280_C_G	65.7	28.5	0	1	0.32	1	DIS
GLGC	logTG	GWAS	AdipoExpress	APOE	gene	adipose	19_45,414,451_T_C	19_45,414,451_T_C	24.8	32.3	0	1	1	1	DIS
GLGC	logTG	GWAS	AdipoExpress	APOC1P1	gene	adipose	19_45,430,280_C_G	19_45,430,280_C_G	110	28.5	0	1	1	1	DIS
GLGC	nonHDL	GWAS	AdipoExpress	APOE	gene	adipose	19_45,414,451_T_C	19_45,414,451_T_C	79.9	32.3	0	1	1	2	DIS
GLGC	nonHDL	GWAS	AdipoExpress	APOC1P1	gene	adipose	19_45,430,280_C_G	19_45,430,280_C_G	80.2	28.5	0	1	1	1	DIS
GLGC	TC	GWAS	AdipoExpress	APOE	gene	adipose	19_45,414,451_T_C	19_45,414,451_T_C	233	32.3	0	1	1	1	DIS
GLGC	TC	GWAS	AdipoExpress	APOC1P1	gene	adipose	19_45,431,658_A_G	19_45,430,280_C_G	54.6	28.5	0.07	0.93	0.79	2	DIS

### Sheet: rs6859
Supplementary Table. Colocalized GWAS-eQTL pairs (build 37) in metabolic tissues.
Study 1	Trait 1	Type 1	Study 2	Trait 2	Type 2	Tissue	Trait 1 Variant	Trait 2 Variant	Trait 1 -log10p	Trait 2 -log10p	H3	H4	R2	Colocs	Concord
GLGC	HDL	GWAS	AdipoExpress	APOC4-APOC2	gene	adipose	19_45,448,465_T_G	19_45,442,519_A_T	70.3	13	0.02	0.98	0.81	1	CON
GLGC	HDL	GWAS	AdipoExpress	APOC2	gene	adipose	19_45,448,465_T_G	19_45,448,465_T_G	70.3	17.4	0	1	1	1	DIS
GLGC	HDL	GWAS	AdipoExpress	APOC4	gene	adipose	19_45,448,465_T_G	19_45,442,519_A_T	70.3	12.6	0.02	0.98	0.81	1	CON
GLGC	LDL	GWAS	AdipoExpress	APOE	gene	adipose	19_45,414,451_T_C	19_45,414,451_T_C	300	32.3	0	1	1	1	CON
GLGC	LDL	GWAS	AdipoExpress	APOC1P1	gene	adipose	19_45,435,421_C_CT	19_45,430,280_C_G	65.7	28.5	0	1	0.32	1	DIS
GLGC	logTG	GWAS	AdipoExpress	APOE	gene	adipose	19_45,414,451_T_C	19_45,414,451_T_C	24.8	32.3	0	1	1	1	DIS
GLGC	logTG	GWAS	AdipoExpress	APOC1P1	gene	adipose	19_45,430,280_C_G	19_45,430,280_C_G	110	28.5	0	1	1	1	DIS
GLGC	nonHDL	GWAS	AdipoExpress	APOE	gene	adipose	19_45,414,451_T_C	19_45,414,451_T_C	79.9	32.3	0	1	1	2	DIS
GLGC	nonHDL	GWAS	AdipoExpress	APOC1P1	gene	adipose	19_45,430,280_C_G	19_45,430,280_C_G	80.2	28.5	0	1	1	1	DIS
GLGC	TC	GWAS	AdipoExpress	APOE	gene	adipose	19_45,414,451_T_C	19_45,414,451_T_C	233	32.3	0	1	1	1	DIS
GLGC	TC	GWAS	AdipoExpress	APOC1P1	gene	adipose	19_45,431,658_A_G	19_45,430,280_C_G	54.6	28.5	0.07	0.93	0.79	2	DIS

### Sheet: rs13257021
Supplementary Table. Colocalized GWAS-eQTL pairs (build 37) in metabolic tissues.
Study 1	Trait 1	Type 1	Study 2	Trait 2	Type 2	Tissue	Trait 1 Variant	Trait 2 Variant	Trait 1 -log10p	Trait 2 -log10p	H3	H4	R2	Colocs	Concord
MAGIC	FG	GWAS	LiverQTL	TP53INP1	gene	liver	8_95,960,511_T_C	8_95,985,909_C_A	8.25	6.55	0.16	0.84	0.85	1	CON
DIAGRAM	T2D	GWAS	LiverQTL	TP53INP1	gene	liver	8_95,961,626_T_C	8_95,985,909_C_A	9.86	6.55	0.12	0.88	0.8	1	DIS
MAGIC	FG	GWAS	AdipoExpress	NDUFAF6	gene	adipose	8_95,960,511_T_C	8_95,971,921_G_A	8.25	22.8	0.09	0.91	0.85	1	CON
DIAGRAM	T2D	GWAS	AdipoExpress	NDUFAF6	gene	adipose	8_95,961,626_T_C	8_95,971,921_G_A	9.86	22.8	0.34	0.67	0.8	1	CON
DIAGRAM	T2D	GWAS	AdipoExpress	CCNE2	gene	adipose	8_95,961,626_T_C	8_95,934,907_A_G	9.86	6.37	0.33	0.63	0.62	1	DIS

### Sheet: rs896854
Supplementary Table. Colocalized GWAS-eQTL pairs (build 37) in metabolic tissues.
Study 1	Trait 1	Type 1	Study 2	Trait 2	Type 2	Tissue	Trait 1 Variant	Trait 2 Variant	Trait 1 -log10p	Trait 2 -log10p	H3	H4	R2	Colocs	Concord
MAGIC	FG	GWAS	LiverQTL	TP53INP1	gene	liver	8_95,960,511_T_C	8_95,985,909_C_A	8.25	6.55	0.16	0.84	0.85	1	CON
DIAGRAM	T2D	GWAS	LiverQTL	TP53INP1	gene	liver	8_95,961,626_T_C	8_95,985,909_C_A	9.86	6.55	0.12	0.88	0.8	1	DIS
MAGIC	FG	GWAS	AdipoExpress	NDUFAF6	gene	adipose	8_95,960,511_T_C	8_95,971,921_G_A	8.25	22.8	0.09	0.91	0.85	1	CON
DIAGRAM	T2D	GWAS	AdipoExpress	NDUFAF6	gene	adipose	8_95,961,626_T_C	8_95,971,921_G_A	9.86	22.8	0.34	0.67	0.8	1	CON
DIAGRAM	T2D	GWAS	AdipoExpress	CCNE2	gene	adipose	8_95,961,626_T_C	8_95,934,907_A_G	9.86	6.37	0.33	0.63	0.62	1	DIS

### Sheet: rs4311
Supplementary Table. Colocalized GWAS-eQTL pairs (build 37) in metabolic tissues.
Study 1	Trait 1	Type 1	Study 2	Trait 2	Type 2	Tissue	Trait 1 Variant	Trait 2 Variant	Trait 1 -log10p	Trait 2 -log10p	H3	H4	R2	Colocs	Concord
ICBP-UKBB	DBP	GWAS	AdipoExpress	ACE	gene	adipose	17_61,545,779_C_T	17_61,550,729_C_A	23.2	24.6	0.02	0.98	0.96	1	CON
ICBP-UKBB	DBP	GWAS	AdipoExpress	ACE	gene	adipose	17_61,545,779_C_T	17_61,550,729_C_A	23.2	17.8	0.02	0.98	0.96	1	DIS

### Sheet: rs11150577
Supplementary Table. Colocalized GWAS-eQTL pairs (build 37) in metabolic tissues.
Study 1	Trait 1	Type 1	Study 2	Trait 2	Type 2	Tissue	Trait 1 Variant	Trait 2 Variant	Trait 1 -log10p	Trait 2 -log10p	H3	H4	R2	Colocs	Concord
GIANT	BMI	GWAS	LiverQTL	INO80E	gene	liver	16_29,994,922_C_T	16_30,000,330_T_G	34.1	7.66	0.32	0.68	0.89	1	CON
GLGC	HDL	GWAS	LiverQTL	INO80E	gene	liver	16_29,994,922_C_T	16_30,000,330_T_G	11.2	7.66	0.16	0.84	0.89	1	DIS
DIAGRAM	T2D	GWAS	LiverQTL	INO80E	gene	liver	16_30,045,789_C_G	16_30,000,330_T_G	8.74	7.66	0.12	0.88	0.78	1	DIS
UKBB	WC	GWAS	LiverQTL	INO80E	gene	liver	16_29,972,465_C_CA	16_30,000,330_T_G	33.5	7.66	0.08	0.92	0.81	1	DIS
GIANT	WHR	GWAS	LiverQTL	INO80E	gene	liver	16_29,995,218_G_A	16_30,000,330_T_G	20.6	7.66	0.05	0.95	1	1	DIS
GLGC	logTG	GWAS	LiverQTL	INO80E	gene	liver	16_29,994,922_C_T	16_30,000,330_T_G	11.3	7.66	0.06	0.94	0.89	1	DIS
GIANT	BMI	GWAS	AdipoExpress	DOC2A	gene	adipose	16_29,994,922_C_T	16_30,011,618_C_T	34.1	60.7	0.1	0.9	0.89	1	DIS
GIANT	BMI	GWAS	AdipoExpress	TMEM219	gene	adipose	16_29,994,922_C_T	16_30,014,564_C_T	34.1	7.24	0.04	0.96	0.89	1	DIS
GIANT	BMI	GWAS	AdipoExpress	RP11-455F5.3	gene	adipose	16_29,994,922_C_T	16_30,089,911_T_C	34.1	6.05	0.37	0.6	0.47	1	CON
UKBB	HC	GWAS	AdipoExpress	KCTD13	gene	adipose	16_29,954,654_T_G	16_29,937,652_G_A	28.9	9.71	0.04	0.96	0.94	1	CON
GLGC	HDL	GWAS	AdipoExpress	DOC2A	gene	adipose	16_29,994,922_C_T	16_30,011,618_C_T	11.2	60.7	0.1	0.9	0.89	1	CON
GLGC	HDL	GWAS	AdipoExpress	HIRIP3	gene	adipose	16_29,994,922_C_T	16_30,015,337_A_G	11.2	31.6	0.34	0.66	0.61	1	CON
GLGC	HDL	GWAS	AdipoExpress	TMEM219	gene	adipose	16_29,994,922_C_T	16_30,014,564_C_T	11.2	7.24	0.06	0.94	0.89	1	CON
GLGC	logTG	GWAS	AdipoExpress	TMEM219	gene	adipose	16_29,994,922_C_T	16_30,014,564_C_T	11.3	7.24	0.25	0.75	0.89	1	DIS
DIAGRAM	T2D	GWAS	AdipoExpress	PPP4C	gene	adipose	16_30,045,789_C_G	16_30,107,285_A_T	8.74	8.3	0.25	0.75	0.71	1	DIS
DIAGRAM	T2D	GWAS	AdipoExpress	DOC2A	gene	adipose	16_30,045,789_C_G	16_30,011,618_C_T	8.74	60.7	0.14	0.86	0.78	1	DIS
DIAGRAM	T2D	GWAS	AdipoExpress	HIRIP3	gene	adipose	16_30,045,789_C_G	16_30,015,337_A_G	8.74	31.6	0.37	0.63	0.56	1	DIS
DIAGRAM	T2D	GWAS	AdipoExpress	TMEM219	gene	adipose	16_30,045,789_C_G	16_30,014,564_C_T	8.74	7.24	0.12	0.88	0.78	1	DIS
DIAGRAM	T2D	GWAS	AdipoExpress	RP11-455F5.3	gene	adipose	16_30,045,789_C_G	16_30,089,911_T_C	8.74	6.05	0.12	0.88	0.75	1	CON
UKBB	WC	GWAS	AdipoExpress	KCTD13	gene	adipose	16_29,972,465_C_CA	16_29,937,652_G_A	33.5	9.71	0.18	0.81	0.51	1	CON
UKBB	WC	GWAS	AdipoExpress	DOC2A	gene	adipose	16_29,972,465_C_CA	16_30,011,618_C_T	33.5	60.7	0.18	0.82	0.81	1	DIS
UKBB	WC	GWAS	AdipoExpress	TMEM219	gene	adipose	16_29,972,465_C_CA	16_30,014,564_C_T	33.5	7.24	0.08	0.92	0.81	1	DIS
GIANT	WHR	GWAS	AdipoExpress	DOC2A	gene	adipose	16_29,995,218_G_A	16_30,011,618_C_T	20.6	60.7	0.03	0.97	1	1	DIS
GIANT	WHR	GWAS	AdipoExpress	TMEM219	gene	adipose	16_29,995,218_G_A	16_30,014,564_C_T	20.6	7.24	0.03	0.97	1	1	DIS
GIANT	WHR	GWAS	AdipoExpress	HIRIP3	gene	adipose	16_29,995,218_G_A	16_30,015,337_A_G	20.6	31.6	0.12	0.88	0.72	1	DIS
DIAMANTE	T2D	GWAS	FUSION	INO80E	gene	muscle	16_30,048,553_C_T	16_30,013,266_C_T	9.69	44.56	0.3	0.7	0.78	1	DIS
DIAMANTE	T2D	GWAS	INSPIRE	ALDOA	exon	islet	16_30,048,553_C_T	16_30,089,911_T_C	9.69	6.27	0.43	0.56	0.75	1	DIS
DIAMANTE	T2D	GWAS	INSPIRE	INO80E	exon	islet	16_30,048,553_C_T	16_29,958,216_G_A	9.69	8.48	0.28	0.72	0.73	1	DIS

### Sheet: rs12325539
Supplementary Table. Colocalized GWAS-eQTL pairs (build 37) in metabolic tissues.
Study 1	Trait 1	Type 1	Study 2	Trait 2	Type 2	Tissue	Trait 1 Variant	Trait 2 Variant	Trait 1 -log10p	Trait 2 -log10p	H3	H4	R2	Colocs	Concord
GIANT	BMI	GWAS	LiverQTL	INO80E	gene	liver	16_29,994,922_C_T	16_30,000,330_T_G	34.1	7.66	0.32	0.68	0.89	1	CON
GLGC	HDL	GWAS	LiverQTL	INO80E	gene	liver	16_29,994,922_C_T	16_30,000,330_T_G	11.2	7.66	0.16	0.84	0.89	1	DIS
DIAGRAM	T2D	GWAS	LiverQTL	INO80E	gene	liver	16_30,045,789_C_G	16_30,000,330_T_G	8.74	7.66	0.12	0.88	0.78	1	DIS
UKBB	WC	GWAS	LiverQTL	INO80E	gene	liver	16_29,972,465_C_CA	16_30,000,330_T_G	33.5	7.66	0.08	0.92	0.81	1	DIS
GIANT	WHR	GWAS	LiverQTL	INO80E	gene	liver	16_29,995,218_G_A	16_30,000,330_T_G	20.6	7.66	0.05	0.95	1	1	DIS
GLGC	logTG	GWAS	LiverQTL	INO80E	gene	liver	16_29,994,922_C_T	16_30,000,330_T_G	11.3	7.66	0.06	0.94	0.89	1	DIS
GIANT	BMI	GWAS	AdipoExpress	DOC2A	gene	adipose	16_29,994,922_C_T	16_30,011,618_C_T	34.1	60.7	0.1	0.9	0.89	1	DIS
GIANT	BMI	GWAS	AdipoExpress	TMEM219	gene	adipose	16_29,994,922_C_T	16_30,014,564_C_T	34.1	7.24	0.04	0.96	0.89	1	DIS
GIANT	BMI	GWAS	AdipoExpress	RP11-455F5.3	gene	adipose	16_29,994,922_C_T	16_30,089,911_T_C	34.1	6.05	0.37	0.6	0.47	1	CON
UKBB	HC	GWAS	AdipoExpress	KCTD13	gene	adipose	16_29,954,654_T_G	16_29,937,652_G_A	28.9	9.71	0.04	0.96	0.94	1	CON
GLGC	HDL	GWAS	AdipoExpress	DOC2A	gene	adipose	16_29,994,922_C_T	16_30,011,618_C_T	11.2	60.7	0.1	0.9	0.89	1	CON
GLGC	HDL	GWAS	AdipoExpress	HIRIP3	gene	adipose	16_29,994,922_C_T	16_30,015,337_A_G	11.2	31.6	0.34	0.66	0.61	1	CON
GLGC	HDL	GWAS	AdipoExpress	TMEM219	gene	adipose	16_29,994,922_C_T	16_30,014,564_C_T	11.2	7.24	0.06	0.94	0.89	1	CON
GLGC	logTG	GWAS	AdipoExpress	TMEM219	gene	adipose	16_29,994,922_C_T	16_30,014,564_C_T	11.3	7.24	0.25	0.75	0.89	1	DIS
DIAGRAM	T2D	GWAS	AdipoExpress	PPP4C	gene	adipose	16_30,045,789_C_G	16_30,107,285_A_T	8.74	8.3	0.25	0.75	0.71	1	DIS
DIAGRAM	T2D	GWAS	AdipoExpress	DOC2A	gene	adipose	16_30,045,789_C_G	16_30,011,618_C_T	8.74	60.7	0.14	0.86	0.78	1	DIS
DIAGRAM	T2D	GWAS	AdipoExpress	HIRIP3	gene	adipose	16_30,045,789_C_G	16_30,015,337_A_G	8.74	31.6	0.37	0.63	0.56	1	DIS
DIAGRAM	T2D	GWAS	AdipoExpress	TMEM219	gene	adipose	16_30,045,789_C_G	16_30,014,564_C_T	8.74	7.24	0.12	0.88	0.78	1	DIS
DIAGRAM	T2D	GWAS	AdipoExpress	RP11-455F5.3	gene	adipose	16_30,045,789_C_G	16_30,089,911_T_C	8.74	6.05	0.12	0.88	0.75	1	CON
UKBB	WC	GWAS	AdipoExpress	KCTD13	gene	adipose	16_29,972,465_C_CA	16_29,937,652_G_A	33.5	9.71	0.18	0.81	0.51	1	CON
UKBB	WC	GWAS	AdipoExpress	DOC2A	gene	adipose	16_29,972,465_C_CA	16_30,011,618_C_T	33.5	60.7	0.18	0.82	0.81	1	DIS
UKBB	WC	GWAS	AdipoExpress	TMEM219	gene	adipose	16_29,972,465_C_CA	16_30,014,564_C_T	33.5	7.24	0.08	0.92	0.81	1	DIS
GIANT	WHR	GWAS	AdipoExpress	DOC2A	gene	adipose	16_29,995,218_G_A	16_30,011,618_C_T	20.6	60.7	0.03	0.97	1	1	DIS
GIANT	WHR	GWAS	AdipoExpress	TMEM219	gene	adipose	16_29,995,218_G_A	16_30,014,564_C_T	20.6	7.24	0.03	0.97	1	1	DIS
GIANT	WHR	GWAS	AdipoExpress	HIRIP3	gene	adipose	16_29,995,218_G_A	16_30,015,337_A_G	20.6	31.6	0.12	0.88	0.72	1	DIS
DIAMANTE	T2D	GWAS	FUSION	INO80E	gene	muscle	16_30,048,553_C_T	16_30,013,266_C_T	9.69	44.56	0.3	0.7	0.78	1	DIS
DIAMANTE	T2D	GWAS	INSPIRE	ALDOA	exon	islet	16_30,048,553_C_T	16_30,089,911_T_C	9.69	6.27	0.43	0.56	0.75	1	DIS
DIAMANTE	T2D	GWAS	INSPIRE	INO80E	exon	islet	16_30,048,553_C_T	16_29,958,216_G_A	9.69	8.48	0.28	0.72	0.73	1	DIS
