## Supplementary Tables for "Genomics link obesity and type 2 diabetes to Alzheimer’s disease to unveil novel biological insights": Table S12.xlsx

### Sheet: Interactome
Supplementary Table. Interactome of individual genes with coding annotations from the Human Protein Atlas
Phenotype pair	Chromosome	Gene	Predicted location	Consensus interactors	Predicted location2
BMI-AD	5	COX7C	Membrane	MT-CO2	Membrane
BMI-AD	14	FERMT2	Intracellular	CTNNB1	Intracellular
BMI-AD	14	ERO1A	Intracellular	P4HB	Intracellular
BMI-AD	14	ERO1A	Intracellular	PDIA3	Intracellular
BMI-AD	19	ATP8B3	-	-	-
BMI-AD	19	REXO1	Intracellular	ELOA	Intracellular
BMI-AD	19	NECTIN2	Membrane, Intracellular	NECTIN3	Membrane, Intracellular
BMI-AD	19	NECTIN2	Membrane, Intracellular	AFDN	Intracellular
BMI-AD	19	NECTIN2	Membrane, Intracellular	DNAJC5	Membrane
BMI-AD	19	TOMM40	Intracellular	CAPZB	Intracellular
BMI-AD	19	TOMM40	Intracellular	CHCHD3	Intracellular
BMI-AD	19	TOMM40	Intracellular	OPTN	Intracellular
BMI-AD	19	TOMM40	Intracellular	PINK1	Intracellular
BMI-AD	19	TOMM40	Intracellular	RAB1B	Intracellular
BMI-AD	19	TOMM40	Intracellular	RAB2A	Intracellular
BMI-AD	19	TOMM40	Intracellular	RAB7A	Intracellular
BMI-AD	19	TOMM40	Intracellular	TOMM20	Membrane
BMI-AD	19	TOMM40	Intracellular	TOMM22	Membrane
T2D-AD	8	TP53INP1	Intracellular	GABARAP	Intracellular
T2D-AD	8	TP53INP1	Intracellular	GABARAPL2	Intracellular
T2D-AD	8	INTS8	Intracellular	INTS5	Intracellular
T2D-AD	8	INTS8	Intracellular	PPP2CA	Intracellular
T2D-AD	17	ACE	Secreted, Membrane, Intracellular	AGT	Secreted, Membrane
T2D-AD	17	ACE	Secreted, Membrane, Intracellular	BDKRB2	Membrane
T2D-AD	17	ACE	Secreted, Membrane, Intracellular	CSNK2A1	Intracellular
T2D-AD	17	ACE	Secreted, Membrane, Intracellular	MYH9	Intracellular
BMI-T2D-AD	16	TAOK2	Membrane, Intracellular	MAPRE1	Intracellular
BMI-T2D-AD	16	TAOK2	Membrane, Intracellular	MAPRE3	Intracellular
BMI-T2D-AD	16	TMEM219	Membrane, Intracellular	IGFBP3	Secreted, Intracellular
BMI-T2D-AD	16	TMEM219	Membrane, Intracellular	IL13RA2	Membrane
BMI-T2D-AD	16	DOC2A	Intracellular	SCGN	Intracellular
BMI-T2D-AD	16	DOC2A	Intracellular	UBASH3B	Intracellular
BMI-T2D-AD	16	TLCD3B	-	-	-
BMI-T2D-AD	16	TBX6	Intracellular	C1orf94	Intracellular
BMI-T2D-AD	16	TBX6	Intracellular	HSFY1	Intracellular
BMI-T2D-AD	16	TBX6	Intracellular	RBPMS	Intracellular
BMI-T2D-AD	16	TBX6	Intracellular	TOX4	Intracellular
